# Mendelian randomization studies: a metric for quality evaluation

**DOI:** 10.1101/2025.01.08.25320206

**Authors:** Fiorella Rosas-Chavez, Tony R. Merriman

## Abstract

**Background:** Mendelian randomization (MR) is a genetic epidemiological method used to infer causal relationships between exposures and outcomes. Its application in hyperuricemia and gout has grown exponentially owing to the ready availability of summary statistics from genome-wide association studies and the ease of applying the two-sample MR technique. However indications of poor study quality suggest the need for systematic evaluation.

**Objective:** This study evaluated the quality of two-sample MR studies on hyperuricemia and gout and developed a scoring system to help reviewers and readers assess their quality and validity.

**Methods:** A systematic review was conducted on 86 two-sample MR studies published between 2016 and 2024. Studies were assessed using a scoring system encompassing study design, statistical methods, result interpretation, and adherence to STROBE-MR guidelines. Trends in quality over time were analyzed using regression models.

**Results:** Study quality scores ranged from 0 to 19, with a mean of 9.1 and median of 11, demonstrating wide variability. High-quality studies adhered to MR assumptions, used independent datasets, and conducted replication analyses, while lower-quality studies often failed to correct the p-value when needed, test for confounders, address dataset overlap or report study power. Despite the increased publication of MR studies, overall quality not improved over time.

**Conclusion:** There is variability in two-sample MR study quality. Our proposed scoring system offers a practical framework for evaluating MR studies, aiding researchers and clinicians in identifying robust findings while promoting higher methodological standards.
