## Supplementary Tables for "Mendelian randomization studies: a metric for quality evaluation"

### Sheet: TableSUP 1
N	PMID	Date Published	Journal Impact Factor	Country	Other Phenotype(s)	Comparison Direction	Ancestry of MR study	Urate Dataset(s)	Gout Datasets	Sample size (urate)	Sample size (gout)	Other Phenotype Dataset(s)	Sample size other phenotypes (s)	Were exposure and outcome genetic datasets independent ?	Replication Included	Method(s) Used	P Value(s)	Correction for Multiple Testing
1	38413359	2024	3.5	China	Heart Failure	Unidirectional	European	Kötgen, 2013		110347		not specified	13087 cases and 192618 controls	no data on outcome dataset	no	IWV, WM, MR Egger, MRPRESSO (only to detect pleiotropy), Leave one out analysis	0.03, 0.55,0.18	NA
2	38403483	2024	3.5	China	Gut microbiota	Bidirectional	European (urate, gout); European/south asian (microbiota)	Tin, 2019	Tin, 2019	288649	13179 cases vs 750634 controls	Kurilshikov 2021 (PMID:33462485)	18340	no	no	IVW, WM, MRPRESSO	0.009, 0.015,0.001	No (there were 196 bacterial taxa tested, so P should be <2.6x10-4)
3	38402000	2024	3.5	China	DVT	Unidirectional	European	Köttgen, 2013		110347		Elsworth 2018	9241 cases and 453692 controls	no	no	IWV, WM, MR Egger	0.78, 0.75, 0.55, 0.62, 0.58	NA
5	38509958	2024	4.0	China	BMI	Bidirectional	Japanese	Japan Biobank		109029		bbj-a-3(Japan Public Health Center-based Prospective Study (JPHC) and the Tohoku Medical Megabank Project (TMM))	72390 obese patients and 101040 controls	yes	no	IWV, WM, MR Egger	0.00000345, 0.000367, 0.586	NA
6	38517245	2024	3.1	China	Sepsis	Bidirectional	Japanese / European	Sakaue 2021 (PMID: 34594039) (GWAS study of Japanese biobank + FinnGenn + UK Biobank)	Dönertaş HM, 2021 (PMID: 33959723) (GWAS using UK Biobank)	343836	484598	Hamilton FW 2021 (PMID:36716318) (UK Biobank)	431365	No	no	IVW, MR Egger, WM	Urate: 0.018, 0.074, 0.072; Gout: 0.771, 0.228, 0.472	no, p/4=0.0125
7	38479817	2024	4.1	China	COPD	Bidirectional	European	Köttgen, 2013		110347		FinnGen	6915 cases and 186723 controls	Yes	no	IVW, ML, WM, MREgger, MRPRESSO	0.027	NA
8	38484526	2024	6.3	China	Micronutrients	Unidirectional	European	Tin, 2019	Zhou 2022 (GBMI) (PMID: 36777996)	288649	30,549 cases vs 1039290 controls	GWAS Catalog, Openwas catalog	2603 to 415780. ca: 325,659 individuals	no	no	IVW, MR Egger, MR PRESSO, leave one out analysis	B12 WM: 0.0078; Ca PRESSO 1.55E-05; Folate 0.0265; Ca 0.036	No (should be corrected by 13, with P = 0.0038)
9	38448745	2024	3.4	China	Coffee, cheese, etc intake, "coffee metabolites"(electrolytes, interleukins)	Bidirectional	European	UK Biobank	FinnGenn	437354	3,576 cases vs 147,221 controls	UKBiobank	428.86	Yes	no	IWV, WM, MR Egger	Coffee intake:0.074, 0.005, 0.049; Coffee on serum urea:0.004, 0.001, 0.001	No (should be corrected by 5) p<0.01
10	38222817	2023	2.8	China	Intervertebral disc degeneration	Unidirectional	European	UK Biobank		13585994		FinnGen	16380337	yes	no	IWV, WM, MR Egger	0.17, 0.99, 0.89	NA
11	37905729	2024	6.1	China	Ischemic Stroke, Functional outcome after stroke	Bidirectional	European	Tin, 2019	Köttgen, 2013	288649	2,115 cases vs 67,259 controls	GISCOME study (PMID: 31008316) , GIGASTROKE study [UKBB, JBB, MVP, FinnGenn] (PMID: 36180795)	GISCOME: 6021 cases GIGASTROKE: 73,652 (european ancestry) cases vs 1,234,808 controls	No	no	IWV, WM, MR Egger, Simple mode, Weighted mode	urate/functional outcome: 0.461, 0.881, 0.597, 0.467, 0.446; functional outome on urate: 0.143, 0.619, 0.307; Urate on stroke: 0.025, 0.521, 0.854	no
12	38409652	2024	4.3	China	CHD, Stroke, DM2	Unidirectional	European	Köttgen, 2013		110347		Nikpay 2015 (PMID: 26343387); Finngenn, UKBB, GIGASTROKE (PMID: 36180795) ,DIAMANTE	CHD: 181522 cases vs 984168 controls; Stroke: 73652 cases vs 1234808 controls; DM2: 74124 cases vs 824186 controls	No	no	IWV, WM, MR Egger	0.03, 0.15, 0.54	no (they tested diseases with urate and other 5 things) p value should have been <0.008
13	38414603	2024	1.1	China	IBD	Bidirectional	European	Köttgen, 2013		110347		UK Biobank, FinnGenn, Liu 2019 (PMID: 26192919 )	Liu: cases/controls for IBD: 12882/21770; FinnGenn: 8966/312336; UKBB: 2569/ 453779 controls	No	yes	IWV, WM, MR-Egger and MR-PRESSO	IBD,UC,CD (Liu,2015/urate): <0.01; IBD,UC,CD (FinnGen):0.13, 0.1, 0.274; UC(UKBB): 0.012	no p/2<0.025
14	38355031	2024	7.49	China	Ovarian reserve: antimullerian hormone, Estradiol, FSH, LH	Bidirectional	European+Japanese	Sakaue 2021 (GWAS study of Japanese biobank + FinnGenn + UK Biobank)		343836		AMH Ferkingstad 2021 (UKBB + FinnGenn) (PMID: 34857953); FSH, LH Sun et al.(INTERVAL study); Estradiol Ruth et al.(UKBB); PCOS Day 2018 (PMID: 30566500)	AMH: 35 559; FSH,LH: 3301, Estradiol: 206 927; PCOS:113238	no	no	IWV, WM, Wmode, MR Egger,	UA on AMH, FSH, LH, Estradiol, PCOS: 0.03, 0.09, 0.11, 0.26, 0.36; AMH, FSH, LH, Estradiol, PCOS on UA: 0.29, 0.63, 0.91, 0.41, 0.37	no (p should be <0.05/5=0.01)
15	36709979	2024	4.7	Japan	BMI	Bidirectional	Japanese	Japan Biobank		109.029		Japanese Biobank, Japan Public Health Center-based Prospective Study (JPHC study), Tohoku Medical Megabank	173430	no	no	IWV, MR Egger, WM, MRPRESSO	<0.001, 0.104, <0.001, 1.42E-10	yes (p<0.05/12 = 0.00417)
16	38440060	2024	5.2	China	Tea intake	Unidirectional	Japanese/European	Japan Biobank	UKBB (gout); Finngen (idiopathic gout, gout due to renal impairment)	109.029	UKBB 181 cases vs 337,018 controls; Finngen (renal impairment) 92 cases vs 215216 controls; (idiopathic gout) 819 cases vs 215,216 controls	UK Biobank	447485	no	no	IWV, MR Egger, WM	Gout/tea intake: 0.397, 0.652, 0.935; Gout due to renal impairment/tea: 0.046, 0.479, 0.539, 0.017 (abstract); Idiopathic Gout: 0.126, 0.799, 0.708; Uric acid: 0.079,0.687, 0.170	no p<0.05/4=0.0125
17	38161112	2024	4.2	China	Aortic aneurysm, aortic dissection	Unidirectional	European	Köttgen, 2013		110347		FinnGen	AA: 2825 cases vs 206541 controls; AD: 470 cases vs 206541 controls	yes	no	IWV, MR Egger, WM, Maximum likelihood, WMode	AA: 0.017,0.031, 0.718, 0.258, 0.016, 0.211; AD: 0.293, 0.381, 0.038, 0.160, 0.291, 0.064	no p<0.05/2=0.0125
18	37982926	2024	3.4	China	BMR	Bidirectional	European		Köttgen, 2013		2,115 cases vs 67,259 controls	UKBiobank, Sakaue 2021 (PMID: 34594039), Xue 2018 (PMID: 30054458) (metanalysis incl UKBB)	BMR (UKBB): 331,307; Weight: 360,116; TM2: 61714 cases and 1178 controls	no	no	IVW, MR Egger, WM, MRPRESSO, leave one out analysis	BMR/Gout: 0.01, 0.15, 0.03, 0.22. BMR adjusted for weight/Gout: 0.33; BMR adjusted for DM2:0.03; Gout/BMR 0.27	nop<0.05/3=0.017
19	38276301	2024	4.1	China, Spain, USA	Physical activity (walking, moderate PA, Vigorous PA)	Unidirectional	European	Köttgen, 2013	Finngen	110347	3576 cases and 147,221 controls	UKBB	Walking: 454,783; Moderate PA: 440,266; Vigorous PA: 440,512	yes	no	IVW, MR Egger, WM, simple mode, MRPRESSO, leave one out analysis	walking on gout : 0.854 0.446 0.192 0.675 0.601; moderate PA on gout: 0.231 0.303 0.034 0.920 0.897; vigorous PA on gout: 0.030 0.320 0.877 0.227 0.302. walking on urate: 0.393 0.113 0.584 0.341 0.236; moderate PA on urate: 0.001 0.704 0.096 0.907 0.923, vigorous PA on urate: 0.098 0.100 0.286 0.172 0.221	yes (p<0.008)
21	37807832	2023	6.577	China	Metformin use	Unidirectional	European	Köttgen, 2013	Köttgen, 2013	110347	2,115 cases vs 67,259 controls	ukbb	344182	yes	yes	IVW, MR Egger, WM, simple mode, wald ratio	AMPK on urate: 0.454, 0.245, 0.374, 0.234, 0.204; GDF15 on urate: 0.2; MG3: 0.458; GLP1/GCG: 0.416; MC1: 0.006 (IWV). All targets on urate: 0.004	Yes (p<0.008 = 0.05/6)
25	38034019	2023	6.055	China	diabetic neuropathy	Bidirectional	European	Köttgen, 2013		110347		FinnGen	2843 cases and 271817 controls	yes	no	IVW (random effects and fixed effects model) , MR Egger, WM, simple mode, wald ratio, MR PRESSO	0.09, 0.02, 0.8, 0.03, 0.12, 0.36, 0.10	NA
26	38027101	2023	6.055	China	heart failure	Unidirectional	European	Köttgen, 2013		110347		FinnGen, Shah 2020 (PMID: 31919418)	Finngen: 19676 cases and 272371 controls. Shah: 47309 cases and 930014 controls	no	yes	IWV, WM, MR Egger, simple mode, WM, MR PRESSO, leave one out analysis	0.293, 0.332, 0.023, 0.058, 0.232, 0.079	na
27	38479817	2023	4	China	kidney function (eGFR, BUN, CKD, UACR)	Bidirectional	European	Köttgen, 2013 ; Japan Biobank; UKBB (african only)		110347 109029 6206		Pattaro, 2016 (PMID: 26831199); Teumer, 2016 (PMID: 26631737), JBB(PMID: 29403010); GWAS with UKBB data (citation not mentioned)	133814(european), 16474 (european) 54450 (asian) 143658 (african)	yes (european), no (asian, african)	no	IWV, MR Egger, WM, WMode	GFR/UA(european): 0.007, 0.028. UACR: 0.091; CKD: 0.001; GFR/UA(asian): 0.369; BUN, GFR (African and asian): <0.001. UA on BUN (African) < 0.001; UA on eGFR (Asian): <0.001; UA on BUN (eur): 0.032	no (p<0.05/9=0.0056)
28	37955003	2023	6.055	China	Sarcopenia related traits (Right hand grip, Left hand grip, appendicular lean mass, fat-free mass, whole-body lean mass, walking pace)	Bidirectional	European	Tin, 2019		288649		UKBB (PMID: 25826379)	454835 - 461089	yes	no	IVW, MR Egger, WM, leave-one-out analysis	0.199, 0.074, 0.918, 0.899, 0.0924, 0.937, 0.762, 0.488, 0.562	<0.006 (0.05/9)
30	37836544	2023	5.719	China	Gut microbiota	Bidirectional	European	Tin, 2019 (PMID: 31578528)	Tin, 2019 (PMID: 31578528)	457690	763813	Kurilshikov 2021 (PMID:33462485)	18340	no	no	IVW, WM, MREgger	Bacteria on SUA: Actinobacteria 0.026; Family XII: 0.039; E. Shiguella: 0.035; L FCS020 0.027. Bacteria on gout: 0.027, 0.02, 0.01, 0.017, 0.036, 0.02, 0.022, 0.037, 0.016, 0.015	yes. phylum p = 5.56 × 10−3 (0.05/9), order p = 4.50 × 10−3 (0.05/20), genus p = 4.20 × 10−4 (0.05/119), family p = 1.56 × 10−3 (0.05/32), and class p = 3.13 × 10−3 (0.05/16)
31	36213277	2023	6.5	China, Sweden	Obesity (BMI, waist hip ratio)	Bidirectional	European	Tin, 2019	Tin, 2019	288649	13 179 cases and 750 634 controls	GWAS from UKBB: Pulit 2019 (PMID: 30239722), Yengo 2018 (PMID: 30124842)	806 834 BMI, 697 734 WHR and 694 649, WHRadjBMI	no	no	IVW, WM, MREgger	BMI/Gout: 9.9x10-34, BMI/SUA: 3.68x10-40; WHR/Gout: 2.75X10-10; WHR/SUA:1.88X10-12	yes (0.05/10=0.005). should be 0.05/6=0.008
32	37565068	2023	7.1	China	Venous thromboembolism	Bidirectional	East Asian	JapanBiobank		109029		Zhang 2023 (PMID: 37076872)	1268 cases and 17663 controls	yes	yes	IVW, maximum likelihood, MR-RAPS, MR-PRESSO,Leave-one-out analysis	0.0079, 0.0051, 0.0072, 0.0085, 0.0085	na
34	37043280	2023	10.995	USA, Canada, NZ	GlycA levels	Unidirectional	European		Tin 2019		13179 gout cases and 750634 nongout controls	Gao 2008 (PMID: 18271029) (UKBB)	115078	no	no	IVW, MR Egger, MR PRESSO	OR 1.19 (95% CI 1.02–1.40)	na
35	37468959	2023	4.9	China	VTE	Unidirectional	European	Tin 2019		288649		FinnGenn	VTE: 17048 cases, 325451 controls. PE: 8170 cases, 333487. DVT: 7008 cases and 295014 controls	yes	yes UKBB	IVW, WM, MRPRESSO, MR Egger, leave one out analysis	Urate/VTE: 0.218, 0.134, 0.822, 0.105; Urate/DVT: 0.424, 0.251, 0.6501, 0.777; Urate/PE: 0.205, 0.119, 0.564, 0.564	yes p < 0.017 (0.05/3)
36	37519890	2023	3.7	China	Tea intake	Bidirectional	European		UKBB		1042 cases and 461968 controls	UKBB	447485	no	yes Finngen	IVW, MR Egger, WM, Simple mode, Wmode	ukbb: 0.2975, 0.0760, 0.0167, finn genn: 0.0035, 0.0009, 0.0160	na
38	37138053	2023	3.8	China	Tea and coffee intake	Unidirectional	European		FinnGen		3576 cases and 147221 control	UKBB	Herbal tea: 64949. green tea: 447485	yes	no	MR Egger, Weighted median, IVW, and Weighted mode, Leave-one-out analysis	herbal tea: 0.914, 0.5524, 0.1996. coffee intake: 0.0372, 0.003, 0.03, 0.001585. Tea intake: 0.03, 0.0001426, 0.02336, 0.000379	no (p<0.05/3=0.017)
41	36870858	2023	8.9	Taiwan	CKD	Unidirectional	East Asian	Taiwan Biobank (18370851)		34831		Taiwan Biobank (PMID: 18370851)	34831	no	no	IVW, MR Egger, Simple median, WM,SMode, Wmode, MRPRESSO	0.75, 0.49, 0.41, 0.26, 0.88, 0.79, 0.75	NA
42	36542132	2023	4.664	China	Prostate cancer risk	Unidirectional	East Asian	GWAS study (Japan Multi-institutional Collaborative Cohort (J-MICC), Kita-Nagoya Genomic Epi- demiology (KING) and the Biobank Japan) - 30993211		121745		JapanBiobank	5408 prostate cancer cases and 103939 controls	no	yes	IVW, MR Egger, WM, weighted mode	0.043, 0.048, 0.018, 0.041	NA
43	37063923	2023	6.429	China	Bacterial taxa	Bidirectional	European	Tin, 2019	Köttgen, 2013; Zhou,2022 (GBMI)	1595580	39220 cases vs 1515387 controls	MiBioGen(PMID: 33462485)	18340	no	yes	IVW, WM, MRPRESSO, Wald Ratio	urate: 0.025, 0.057, 0.030, 0.052 gout: 0.033, 0.492, 0.040, 0.697	No
46	36191079	2023	7.7	England	Offspring Birth weight	Unidirectional	European	Tin, 2019		288649		Knight 2006 (PMID: 16466435), UKBB	406063	yes	no	IVW( fixed effects),MR–Egger, weighted median and penalized weighted median estimators	0.11, 0.17	na
50	36591268	2023	6.429	China	leukocyte telomere length; CRP, IL-6, TNF-a; IGF-1,	Bidirectional	European	Tin, 2019		288649		Codd 2021 (PMID:34611362) [UKBB]	472174	yes	no	MR Egger, MR Egger intercept, Weighted median, leave-one- out sensitivity analysis, IVW	LTL: 4.37×10-8, 8.67×10-8, 3.46×10-4; CRP: 0.15, 0.19, 0.78; IL-6: 0.53, 0.45, 0.17; TNF-a: 0.43, 0.79; IGF-1: 0.98, 0.67, 0.65	no (p<0.05/5=0.01)
51	36583002	2023	6.429	China	25(OH)D concentration	Bidirectional	European	Köttgen, 2013		110347		Reves 2020(PMID:32242144)	496946	yes	no	IVW, MR Egger, WM, weighted mode	<0.001, 0.0770, <0.001, 0.00718	na
53	36126568	2023	5.431	China	obstructive sleep apnea	Bidirectional	European	Köttgen, 2013	Köttgen, 2013	110347	2115 cases vs 67259 controls	Straus 2021 (PMID: 33243845)	16761 OSA patients and 201194 controls (FinnGen)	yes	no	IVW, Weighted median, Weighted mode	osa/urate:7.24 ×10− 7; 1.49 ×10− 5, 3.67 ×10− 2 osa on gout: 0.01, 0.02, 0.15	no (p<0.05/2=0.025)
54	35614209	2023	4.664	China	major depressive disorder	Bidirectional	European	Köttgen, 2013		110347		Psychiatric Genomics Consortium (PGC)(ukbb)	246363 cases and 561190 controls	yes	no	IVW, MR Egger, WM, penalized WM, Model-based estimators (MBE), “leave-one-out” analysis	0.478, 0.272	NA
60	35992130	2022	6.055	China	BMI	Bidirectional	European	Köttgen, 2013		110347		Yengo 2018 (PMID: 30124842); Mediators (HDL, LDL, TG): UKBB	BMI: 681275; HDL: 403943; LDL: 440546; TG: 441016	yes	no	IVW, MR-Egger, WME, MR-PRESSO	BMI/Urate: 2.37 × 10−35, 6.06 × 10−7, 1.37 × 10−32, 6.71 × 10−65. HLD/Urate: 0.00047, 0.00057. TG: 2.28 × 10−10, 4.66 × 10−2, 1.73 × 10−4 1.84 × 10−10	yes, p<0.0056 (0.05/9)
62	35578763	2022	8.3	China	Heart failure	Bidirectional	European	Tin, 2019		288649		Shah,2020 (PMID31919418) [UKBB]	47309 cases and 930014 controls	yes	yes	IVW, weighted-median method, maximum likelihood, MR-Egger method, MR-PRESSO, Leave-one-out analyses	urate/HF: 8.6×10-5, 0.85, 9.0×10-3, 8.6×10-5, 1.1×10-7, 0.54, 0.01, 4.3×10-3	yes, P < 0.017 (0.05/3)
65	35992130	2022	6.055	China	metabolic traits (T2DM, fasting glucose, fasting insulin, body mass index (BMI), waist-to-hip ratio adjusted for body mass index (WHRadjBMI), blood lipid, blood pressure, and liver function)	Bidirectional	European	Köttgen, 2013	Köttgen, 2013	110347	2115 cases and 67259 normal individuals	T2DM: Xue 2018 (PMID: 30054458). Fasting glucose, fasting insulin: Scott 2012 (PMID: 22885924). BMI Locke 2015 (PMID: 25673413), WHRadjBMI: Shungin 2015 (PMID:25673412). HDL,LDL, TC, TG: Willer 2013 (PMID: 24097068)	Xue: 62892 T2DM and 596424 controls. Scott: 133010 and 108557 non-diabetic. Locke: 322154. Shungin: 210088. Willer: 188577	yes	no	IVW, Weighted median, MR-Egger, MR-PRESSO	Urate/T2DM: 0.116, 0.058, 0.456, <0.001. Urate/Fasting Glucose: 0.551,0.702, 0.377, 0.802. Urate/Fasting Insulin: <0.001, <0.001, 0.597, <0.001. Urate/BMI: <0.001, <0.001, 0.024, <0.001. Urate/WHR: 0.444, 0.684, 0.730, 0.449 Gout/T2DM:0.140, 0.988, 0.383, 0.240. Gout/Fasting Glucose: 0.288, 0.896, 0.599, 0.708. Gout/Fasting Insulin: 0.045, 0.058, 0.716, 0.062. Gout/BMI: <0.001, 0.002, 0.191, <0.0…	yes p< 0.003
68	35363278	2022	5.8	China	NAFLD	Bidirectional	European	Köttgen, 2013		110347		Anstee et al, 2020 (PMID: 32298765)	1483 cases and 17781 controls	yes	no	IVW, Weighted median, MR-Egger, MBE (mode based estimate)	0.717, 0.563, 0.946, 0.586	na
70	35622233	2022	1.9	China	Physical activity	Bidirectional	European	Köttgen, 2013	Köttgen, 2013	110347	2115 cases and 67259 normal individuals	GWAS from UKBB (PMID: 29899525, PMID: 30531941)	moderate-to-vigorous PA level : 377234 ; Accelerometer-measured ‘average acceleration’ PA:91084 ; Accelerometer-measured overall PA: 91105	yes	no	IVW, WM,MR-Egger, simple mode, weighted mode, MR-PRESSO	only the significant: Accelerometer-measured ‘average acceleration’ PA/ Serum urate concentrations: 0.001, 0.001. Accelerometer-measured overall PA/Serum urate concentrations: 2.8 x 10-4, 7.5x10-4	yes P < 0.004 (0.05/12)
73	35348303	2022	4.6	Japan	Coffee consumption	Unidirectional	East Asian, European	Nakatochi 2019 (PMID: 30993211); Köttgen, 2013	Japan Biobank (PMID: 32238385); Köttgen, 2013	121745; 110347	3053 cases and 4554 controls; 2115 cases and 67259 normal individuals	GWAS from JapanBiobank: Matoba 2020 (PMID: 31959922)	152634	no	no	weighted-median, weighted-mode, and MR-Egger analysis	[Japanese] coffee/gout: 0.026, 0.030, 0.086 coffee/urate: 9.6 × 10−9, [European]: coffee/gout: 5.3 × 10−3, 2.1 × 10−3, 0.065 coffee/urate: 7.9 × 10−6	no (p<0.05/2=0.025)
75	35197211	2022	4.2	China	coronary artery disease	Bidirectional	East Asian, European	Tin, 2019		288649		Nikpay 2015 (PMID: 26343387); Finngenn, UKBB	[European]CHD: 91970 cases and 643002 controls; MI: 63495 cases and 682645 controls [Japanese] CHD: 29319 cases and 183134	no		IVW, weighted-median approach, maximum likelihood method, MR-Egger, MR-PRESSO	[European] Urate/CHD: 4.2x10-6. Urate/MI: 2.7x10-6. [Japanese] Urate/CHD: 5.6x10-4, 1.2x10-8	yes
77	34896305	2022	7.0	China	Osteoarthritis	Bidirectional	European	Tin, 2019	Köttgen, 2013	288649	2115 cases and 67259 controls	Boer 2021 (PMID: 34450027) [UKBB]	177517 cases and 649173 controls	yes	no	IVW, WM, MR Egger, Wald ratio	urate/oa: 0.484, gout/oa: 0.908	yes < 0.002 (0.05/24)
78	35400029	2022	3.9	China	Cardiovascular disease	Unidirectional	European	Tin, 2019	UKBB	288649	32222 cases and 301713 controls)	UKBB	359088	yes	no	IVW, MR-PRESSO	Urate: 0.005, Gout:0.192	no (p<0.05/2=0.025)
79	35456363	2022	3.9	China	Alcohol consumption	Bidirectional	European	Tin, 2019	Tin, 2019	457690	13179 cases and 750634 controls	Liu 2019 (PMID: 30643251) (UKBB)	941280	no	no	IVW, MR–Egger	drinks per week/gout: 0.35, drinks per week/urate: 0.73; gout/DPW: 0.037	NA
81	35268067	2022	6.6	China, Australia	adipokines (adiponectin (ADP) and soluble leptin receptors (sOB-R))	Unidirectional	European	Huffman, 2015 (PMID: 25811787)	Köttgen, 2013	42741	2115 cases and 67259 controls	Adiponectin: Dastani, Z.et al sOB-R: Suhre, et al	Adiponectin: 45891; sOB-R: 1000	yes	no	IVW, Weighted median, Penalised weighted, MR-PRESSO, MREgger	ADP/UA: 0.016, 0.324, 0.43, 0.146, 0.256. ADP/ Gout: 0.277, 0.839, 0.288, 0.96417	no (p<0.05/2=0.025)
91	33982892	2021	13.3	USA, New Zeland	fasting insulin	Bidirectional	European	Tin, 2019	Tin, 2019	288649	13179 cases and 750634 controls	Chen, et al (PMID: 34059833)	153525	yes	yes	IVW, Wald ratio, MR Egger, MR-PRESSO	FI/SUA: <0.001, <0.001. FI/Gout: p<0.001	NA
93	34493793	2021	4.6	USA	Obesity	Unidirectional	European	Köttgen, 2013	UKBB	110347	6542 cases and 456391 controls	Berndt, 2013 (PMID: 23563607); Willer, 2013(PMID: 24097068)	32858 cases and 65821 controls	no	no	IVW, Wald ratio, MR-Egger regression, Weighted median, Weighted mode	Obesity/Gout: 1.3E-04, Obesity/urate: 1.2E-17	yes P < 0.05/10 = 0.005
94	34056740	2021	8.679	England	Parkinson's disease, age of onset, clinical progression	Unidirectional	European	Köttgen, 2013		110347		PD: Nalls, 2019 (PMID: 31701892). Iwaki, 2019 (PMID: 31505070). Blauwendraat, 2019 (PMID: 30957308)	33674 cases and 449056 controls. 4093 cases. 17996 cases	yes	no	Wald ratios, IVW, MR-Egger, weighted-median, weighted-mode, and simple-mode	0.82, 0.47	no
95	33786690	2021	3.650	England, China	psychiatric disorders	Bidirectional	European	Köttgen, 2013		110347		GWAS studies incl data from UKBB: 31308545, 26754954, 30478444, 31043756, 29700475, 28761083, 31594949, 25056061	2688 -135458 cases and 7037 -344901 control	yes	no	IVW, Weighted-median method, MR PRESSO, MR Egger	ns	yes, p=0.05/8 = 0.00625
96	33400963	2021	13.2	New Zealand	Urolithiasis	Unidirectional	European		UKBB		4807 cases and 332352 controls	UKBB	2694 cases and 334465 controls	no	no	IVW, Wald ratio, MR Egger regression, weighted median function, and weighted mode	0.54, 0.42, 0.52, 0.51	na
97	34306027	2021	3.789	Thailand, Ireland, Australia	Cardiovascular disease risk factors (BMI, blood lipids, hypertension)	Bidirectional	European	Köttgen, 2013		110347		T2DM: Morris, 2012. BP: Elsworth, 2017. GFR: Pattaro, 2016. BMI: Locke, 2015. Blood lipids: Willer, 2013	T2DM:12171 cases 56862 controls. BP: 436419 CKD: 12385 cases 104780 controls BMI: 322154 Blood lipids: 94595 Hyperlipidemia: 3439 cases and 459571 controls	yes	no	IVW, MR Egger, WM, WMode, MRPRESSO	Urate on HDL:0.002, 0.620, 0.008, 0.004, 0.2	no (p<0.05/13=0.0038)
99	33770169	2021	5.8	China	T2DM	Bidirectional	European	Köttgen, 2013	Köttgen, 2013	110347	2115 cases and 67259 controls	T2D: Xue, 2018 (PMID: 30054458) Fasting glucose: Scott, 2012 (PMID: 22885924) HbA1c: Wheeler, 2017 (PMID: 28898252) HOMA-IR: Dupuis, 2010 (PMID: 20081858)	T2DM: 62 892 cases and 596 424 controls. Fasting glucose: 133 010. HbA1c: 123665. HOMA-IR: 46186	yes	no	IVW, WM, Wmode, MR-Egger, MR-PRESSO	[Urate] T2D: 0.002, 0.080, 0.109, 0.359, 5.09e-06. Fasting glucose: 0.826, 0.353, 0.270, 0.517, 0.693. Fasting insulin: 1.96e-05,5.51e-08,0.002,0.271,9.41e-06. HbA1c: 0.175, 0.453, 0.901, 0.832, 0.207, 0.653. [Gout] T2D: 0.301, 0.987, 0.107, 0.373, 0.295 Fasting glucose: 0.196,0.384, 0.180, 0.215, 0.191. Fasting insulin: 0.078, 0.308, 0.790, 0.682, 0.102. HbA1c: 0.062, 0.936, 0.944, 0.168, 0.070	yes 0.05/5 = 0.005
100	33975736	2021	4.2	China	coronary artery disease	Unidirectional	European	Köttgen, 2013		110347		Burguess 2013 (PMID: 24114802)	3968 CAD cases and 11,696 controls	yes	no	IVW, Maximum likelihood, Weighted median, MR-Egger, MR-PRESSO	0.09, 0.05, 0.56, 0.82, 0.10	na
102	33100326	2021	3.5	China	Blood lipids (HDL, LDL, TC, and TG)	Bidirectional	European	Köttgen, 2013	Köttgen, 2013	110347	2115 cases and 67259 controls	Willer,2013 (PMID: 24097068)	95454 to 100184	no	no	IVW, Maximum likelihood, Weighted median	HDL/Gout: 0.00331, 0.00345, 0.01.86. LDL/Gout: 0.133, 0.130, 0.688 TC/Gout: 0.604,0.633, 0.173 TG/Gout: 0.186, 0.195, 0.106. HDL/Urate: 0.0007004, 0.000775, 0.000647 LDL/Urate: 0.129, 0.127, 0.222 TC/Urate: 0.343, 0.336, 0.859 TG/Urate: 9.87E-05, 1E-04, 7.95E-06	yes (p<0.05/8= 0.006)
105	33767728	2021	3.789	China	cancer risk	Unidirectional	European	Köttgen, 2013		110347		Michailidou,2015 (PMID: 25751625); Schumacher, 2018 (PMID: 29892016); UKBB: Bladder cancer, Colorectal cancer, Lung cancer, Renal cell cancer, Skin cancer, Thyroid cancer	BC: 46785 cases and 42892 controls; PC: 79148 cases and 61106 controls; BC: 1367 cases and 359827controls. Colorectal cancer: 4562 cases and 382756 controls , Lung cancer: 329 cases and 360865 controls, Renal cell cancer: 727 cases and 360467 controls, Skin cancer: 9950 cases and 290841 controls, Thyroid cancer: 358 cases and 407399 controls	yes	no	IVW, Wald estimator, Delta method, MR-Egger, Weighted median	0.355, 0.711, 0.207, 0.872, 0.421, 0.572, 0.408, 0.234	yes (p<0.05/8= 0.006)
106	33663556	2021	5.7	New Zealand, USA	dietary habits	Bidirectional	European	Tin, 2019		288649		Cole 2020 [UKBB] (PMID: 32193382)	455146	no	no	IVW, MR Egger, Weighted median	alcohol: 0.007, 0.004. beer/cider: 0.24, 0.001. Champagne/white wine: 0.317, 0.183. Red wine: 0.134, 0.002. Preferentially eat cornflakes/frosties cereal: 0.001, 0.015. Tea: 7.35x10-05	yes < 0.05/87 (5.7 × 10− 4)
108	33356394	2021	6.9	UK, US	SBP, CHD, PAD, Stroke	Bidirectional	European	Köttgen, 2013; UK Biobank		454183		Evangelou 2018 (PMID: 30224653), Nikpay 2015 (PMID: 26343387), Klarin 2019 (PMID: 31285632), Malik (PMID: 29531354)	SBP:287245, CHD: 60801 cases and 123504 controls, PAD: 31 307 cases and 211 753 controls, Stroke: 67 162 cases and 454 450 controls	yes	no	IVW, MREgger, MRPRESSO, con-mix,	CHD 0.002, PAD 0.261 Stroke 0.001, SBP 0.02	Yes P<0.01
113	33214142	2021	8.8	USA	Multiple sclerosis	Unidirectional	European	Köttgen, 2013		140949		International Multiple Sclerosis Genetics Consortium (PMID: 31604244)	61667 MS cases and 86806 controls	yes	no	IVW, MRPRESSO, MREgger	0.760, 0.925, 0.730	na
116	32044136	2020	7.1	Sweden	iron status	Unidirectional	European		Köttgen, 2013		2115 cases and 67259 controls	Genetics of Iron Status Consortium (PMID: 25352340)	48972	yes	no	IVW, WM, MREgger	Serum iron/Gout:0.047, Ferritin/Gout: 0.006, Transferrin sat/Gout: 0.007, Transferrin/Gout: 0.005.	yes (p<0.013=0.05/4 exposures)
122	32292418	2020	6.055	China	Multiple sclerosis	Unidirectional	European	Köttgen, 2013		110347			IMSGC ImmunoChip: 14498 MS cases and 24091 controls; IMSGC/WTCCC2: 9772 MS cases and 17376 controls	yes	no	IVW, MR Egger, WM, WMode	0.97, 0.91, 0.92, 0.85	na
124	32161502	2020	4.3	China	Schizophrenia	Bidirectional	European, african american (only in SUA), Asian	Köttgen, 2013		140949		Psychiatric Genomics Consortium (PGC) (PMID: 25056061)	36989 cases and 113075 controls	no	no	IVW, MR Egger, WM	UA/Schizophrenia: 0.195, 0.496, 0.307. Schizophrenia/UA: 0.003, 0.147, 0.043	na
129	31626644	2019	10.5	Scotland, England, Greece	Gout, Blood pressure, blood lipids, heart disease	Unidirectional	European	Köttgen, 2013	Kötgen 2013	110347	2115 cases and 67259 controls	Willer 2013 (GLGC, PMID: 24097068); Ehret 2011 (ICBP, PMID: 21909115); CARDIoGRAMplusC4D 2013(PMID: 23202125)	188577; 69395; 63746 cases and 130681 controls	no	no	IVW, MR-MoE	SUA/Gout: 9.66 × 10−42, 3.35 × 10−77; SUA/HTN: 0.044, 0.084, 0.050, 0.266; SUA/CHD: 0.014, 0.086; SUA/MI: 0.017 0.055; SUA/HDL: 0.007 0.058	no (p < 0.05/5=0.01)
131	31438759	2019	6.106	England, Wales	Cognition, Alzheimer, CHD, MI, SBP, Stroke	Unidirectional	European	Köttgen, 2013		110347		CARDIoGRAMplusC4D (PMID: 23202125), Lee 2018 (PMID: 30038396), UKBB (SPB), Lambert 2013 (PMID: 24162737), Malik 2018 (PMID: 29531354)	CHD,MI: 184305, Cognition: 257841, SBP:473891, Alzheimer: 54162, Stroke: 514791	no	no	IVW, WM, MR Egger, MR PRESSO	SUA/Cognition: 0.16, 1x10-3; 0.22, 0.02. SUA/Alzheimer: 0.47, 0.42, 0.12, 0.49. SUA/CHD: 0.01, 0.10, 0.63, 2.99X10-03. SUA/MI: 0.02, 0.08, 0.80, 4.41X10-03. SUA/SBP: 0.07, 0.13, 0.49, 0.01	Yes (p<3.779x10-04)
132	31294819	2019	5.5	Korea	bone mineral density	Unidirectional	European	Kolz, 2009 (PMID: 19503597)	UKBB	28141	4807 cases and 332352 controls	Zheng 2015 (PMID: 26367794) [UKBB]	98742 cases and 409511 controls	yes	no	IVW, MR‐Egger, WM	SUA/Lumbar BMD: 0.951, 0.4, 0.633. Gout/Lumbar BMD: 0.297, 0.711, 0.406. SUA/FN BMD: 0.946, 0.372, 0.701. Gout/FN BMD: 0.163, 0.705, 0.912	no (p<0.05/4=0.0125)
136	30305239	2019	3.2	Mexico, England, Peru, Chile, Argentina, China	Coronary Artery disease	unidirectional	Hispanic	Leon-Mimila, 2013 (PMID: 23950976)		1073 adults and 1080 children		Villareal-Molina (PMID: 23152888)	704 cases and 1075 controls	yes	no	IVW	0.996, 0.760	na
137	30645594	2019	10.5	USA, New Zealand	eGFR, CKD	unidirectional	European	Köttgen, 2013	Köttgen, 2013	110347	2115 cases and 67259 controls	Pattaro, 2016 (PMID: 26831199)	133413; CKD: 12385 cases and 104780 controls.	no	yes	WRegression, WM, MR Egger, Simple median, WMode, MR PRESSO	SUA/eGFR: 0.31, 0.36, 0.094, 0.067, 0.18, 0.69, 0.52 SUA/CKD: 0.36, 0.31, 0.39, 0.23, 0.68, 0.43, 0.74	no (p<0.05/2=0.025)
139	38448740	2018	4.7	Sweden, England	BMI	Unidirectional	European	Köttgen, 2013	Köttgen, 2013	110347	2115 cases and 67259 controls	BMI Locke 2015 (PMID: 25673413), WHRadjBMI: Shungin 2015 (PMID:25673412)	339224, 224459	no	no	IVW, WM, MR Egger	BMI/Gout: 8.4 × 10−9, 0.001, 0.15, 3.4 × 10−7, 0.001, 0.06. WHR/Gout 0.80, 0.84, 0.83, 0.73, 0.84, 0.26	no
142	29490979	2018	20.3	Sweden	Coffee intake	Unidirectional	European	Köttgen, 2013	Köttgen, 2013	110347	2115 cases and 67259 controls	Coffee and Caffeine Genetics Consortium 2015 (PMID: 25288136)	135000	no	no	IVW, MR Egger	0.002, 0.3, 0.05, 0.12, 0.26, 0.005	na
143	30111358	2018	4.9	New Zealand	ferritin	Bidirectional	European and Polynesian	Köttgen, 2013		110347		Benjamin 2014 (PMID: 25352340)	48978	no	no	Wald ratio, IW, MR Egger	0.31, 2.5xE–04, 0.15x9.3E–03, 1.7xE–03, 3.2xE–05, 5.1xE–04, 1.8xE–15, 2.1E–16 ,6.6xE–03, 3.4E–10, 5.1xE–11, 3.9xE–32	no (p<0.5/2=0.025)
145	30014513	2018	10.422	England	Parkinson's disease	Unidirectional	European	White 2016 (PMID: 26781229)		166486		Nalls 2014 (PMID: 25064009)	13708 cases and 95282 controls	yes	no	IVW, MR Egger, PWM	OR:0.88–1.20, 0.86−1.17, 0.83–1.17, 0.86−1.14	NA
176	26781229	2016	44	England, Australia	coronary heart disease	Unidirectional	European	White 2016 (PMID: 26781229)		166486		Wheeler 2005 (PMID: 15783260), Shah 2013 (PMID: 23977022)	9784 cases and 188814 controls	no	no	IVW, linear regression, MR Egger	OR: 1.0763 to 1.2861, 0.996 to 1.2178, 0.9191 to 1.1968	na
198	38841306	2024	6.055	China	Blood Pressure	Unidirectional	European		FinnGen database		7461 cases and 221323 controls	Evangelou (PMID: 30224653)	757601	yes	no	WM, MR Egger	SBP/Gout: 0.002, 0.32, 0.09, 0.002, 0.005 DBP/Gout: 0.1, 0.17, 0.13, 0.01, 0.002	yes p< 0.05/10= 0.005
199	38766545	2024	1.7	China	Gut microbiota	Bidirectional	European		EBI Database		166401	Kurilshikov 2021 (PMID:33462485)	18340	no	no	IVW, WM, SM, MR-Egger	0.28, 0.3, 0.049, 0.43, 0.44, 0.83, 0.099, 0.040, 0.35, 0.39	yes
200	38633818	2024	4.614	China	Coronary heart disease	Unidirectional	East Asian (urate); European (gout, heart disease)	Japan Biobank (PMID: 29403010)	UKBiobank	109029	4807 cases and 332352 controls	Finngen	18168 cases and 187840 controls	yes	no	IVW, WME, MR-Egger	0.02, 0.03, 0.0013, 0.30, 0.030	no (p<0.05/2=0.025)
202	38519439	2024	2.4	China	total testosterone level, estradiol, malignant neoplasmof breast-human epidermal growth factor receptor [HER]-negativeand HER-positive	Bidirectional	European/East Asian	Huffman 2015 (PMID: 25811787); JBB	UKBiobank	4613; 109029	4807 cases; 332352 controls	UKBB, Schmitz 2021 (PMID: 34255042), Finngenn (HER+ & HER- breast cancer)	Serum testosterone: 199569; Estradiol: 147690 (13367 cases with 134323 controls); HER+ Breast cancer: 3092 cases and 99 267 controls; HER- Breast cancer: 4263 cases and 99 267 controls	no	no	IVW, MR-Egger	SUA/Tes:0.2275; SUA/estradiol: 0.5591; SUA/HER+:0.6182; SUA/HER-: 0.1698; Gout/Tes 0.1552; Gout/estradiol:0.3097; Gout/HER+: 0.8573; Gout/HER-: 0.8313	no (p<0.05/8=0.00625)
204	37988199	2024	4.686	China	Blood metabolites	Unidirectional	European		FinnGen database		7461 cases and 221323 controls	Shin 2014 (PMID: 24816252)	7824	yes	no	IVW, WM, MR-Egger, leave-one out analysis	0.04, 0.0003, 0.01, 0.0004, 0.004, 0.04	yes (0.05/486 metabolites; p<1.03 × 10−4)
205	38259784	2024	3	China	education level	Unidirectional	European		FinnGen database		3576 cases and 147221controls	Lee 2018 (PMID:30038396)	766345	yes	no	IVW, WM, MR-Egger	0.102, 0.811, 0.02	NA
210	37882086	2023	6.1	China	visceral adipose tissue	Unidirectional	European		Tin 2019		13179 gout cases and 750634 nongout controls	Karlsson 2019 (PMID: 31501611)	329351	no	no	IVW, MR-Egger, weighted median, simple mode, weighted mode, leave-one-out analysis	<0.001, <0.001, <0.001, 0.029, <0.001	na
211	37755636	2023	2	China	Tea Consumption	Unidirectional	European		Tin 2019		13179 gout cases and 750634 nongout controls	UKBB	447485	no	no	IVW, MR-Egger, weighted median, simple mode, weighted mode	0.320, 0.046, 0.020, 0.952, 0.052	na
215	37519890	2023	3.789	China	Tea Consumption	Bidirectional	European		UKBB, Finngen		1042 cases and 461968 controls; 3576 cases and 147221 controls	UKBB	447485	no	no	IVW, MR-Egger, weighted median, simple mode, weighted mode	UKBB: 0.2975, 0.0760, 0.0167, 0.2904, 0.1197 Finngen: 0.0035, 0.0009, 0.0160, 0.1423, 0.0062	na
220	35724757	2022	14.3	China	covid-19 susceptibility and severity	Bidirectional	European		no information		no information	The COVID-19 Host Genetics Initiative 2020 (PMID: 32404885)	Sars-cov-2 infection: 1299010; Hospitalized COVID-19: 908494; Critically ill COVID-19: 626151	no information	no	IVW, MR Egger, WM, MR PRESSO	Gout/SARS-Cov-2 infection: 0.437, 0.427, 0.550, 0.850. Gout/Hospitalized COVID-19: 0.767, 0.351, 0.663, 0.655. Gout/critically ill COVID-19: 0.662, 0.482, 0.843, 0.939	no (p<0.05/3=0.0167)
230	30924303	2019	2.5	South Korea	Alzheimer's disease	Unidirectional	European, Gout only: East Asian		Sulem 2011 (PMID: 21983786); Li 2015 (PMID: 25967671); Matsuo 2016 (PMID: 25646370)		968 cases and 15506 controls; 4275 cases and 6272 controls; 945 and 1213 controls	Lambert 2015 (PMID: 24162737)	17008 cases and 37154 controls	yes	no	IVW, WM, MR-Egger	0.439, 0.87, 0.846	na
232	30003442	2018	2.9	South Korea	Smoking	Unidirectional	European		Köttgen, 2013		2115 cases and 67259 controls	Thorgeirsson 2010 (PMID: 20418888)	85997	yes	no	IVW, MR-Egger, WM, leave one out analysis	0.333, 0.366, 0.279	NA

### Sheet: TableSUP 2
Article number	PMID	Exposure	Outcome	Comparison	Causality found?
1	38413359	Uric Acid	Heart Failure	Bidirectional	no
2	38403483	Gut Microbiota	Uric Acid	Bidirectional	no
3	38402000	Uric Acid	DVT	Unidirectional	no
5	38509958	BMI	Uric Acid	Bidirectional	yes
6	38517245	Gout	Sepsis	Bidirectional	no
6	38517245	Uric Acid	Sepsis	Bidirectional	no
7	38479817	Uric Acid	COPD	Bidirectional	yes
8	38484526	Micronutrients	Uric Acid	Unidirectional	yes
9	38448745	Coffee	Uric Acid	Bidirectional	yes
10	38222817	Uric Acid	Intervertebral disc degeneration	Unidirectional	no
11	37905729	Uric Acid	Stroke	Bidirectional	no
12	38409652	Uric Acid	Coronary heart disease	Unidirectional	no
12	38409652	Uric Acid	Stroke	Unidirectional	no
12	38409652	Uric Acid	T2DM	Unidirectional	no
13	38414603	Uric Acid	Inflammatory bowel disease	Bidirectional	yes
14	38355031	Uric Acid	Ovarian reserve	Bidirectional	no
15	36709979	BMI	Uric Acid	Bidirectional	yes
16	38440060	Tea intake	Uric Acid	Unidirectional	no
16	38440060	Tea intake	Gout	Unidirectional	no
17	38161112	Uric Acid	Aortic aneurysm	Unidirectional	yes
17	38161112	Uric Acid	Aortic dissection	Unidirectional	no
18	37982926	BMR	Gout	Bidirectional	no
19	38276301	Physical activity	Gout	Unidirectional	no
21	37807832	metformin	Uric Acid	Unidirectional	yes
25	38034019	Uric Acid	Diabetic neuropathy	Bidirectional	yes
26	38027101	Uric Acid	Heart Failure	Unidirectional	no
27	38479817	Uric Acid	Kidney function	Bidirectional	no
28	37955003	Uric Acid	Sarcopenia	Bidirectional	no
30	37836544	Gut Microbiota	Gout	Bidirectional	no
30	37836544	Gut Microbiota	Uric Acid	Bidirectional	no
31	36734534	BMI	Uric Acid	Bidirectional	yes
31	36734534	BMI	Gout	Bidirectional	yes
31	36734534	WHR	Uric Acid	Bidirectional	yes
31	36734534	WHR	Gout	Bidirectional	yes
32	37565068	Uric Acid	Venous thromoembolism	Bidirectional	yes
34	37043280	GlycA	Gout	Unidirectional	yes
35	37468959	Uric Acid	DVT	Unidirectional	no
35	37468959	Uric Acid	PE	Unidirectional	no
36	37519890	Tea intake	Gout	Bidirectional	yes
38	37138053	Coffee	Uric Acid	Unidirectional	yes
38	37138053	Tea intake	Uric Acid	Unidirectional	yes
41	36870858	Uric Acid	CKD	Unidirectional	no
42	36542132	Uric Acid	Prostate cancer risk	Unidirectional	yes
43	37063923	Gut Microbiota	Gout	Bidirectional	no
43	37063923	Gut Microbiota	Uric Acid	Bidirectional	no
46	36191079	Uric Acid	Offspring weight	Unidirectional	no
46	36191079	Uric Acid	SBP	Unidirectional	yes
50	36591268	Uric Acid	Inflammation markers	Unidirectional	no
50	36591268	Uric Acid	Telomere length	Unidirectional	yes
51	36583002	Uric Acid	Vit D	Bidirectional	yes
53	36126568	Obstructive sleep Apnea	Gout	Bidirectional	no
53	36126568	Obstructive sleep Apnea	Uric Acid	Bidirectional	yes
54	35614209	Uric Acid	Major depression	Bidirectional	no
60	36213277	BMI	Uric Acid	Bidirectional	yes
62	35578763	Uric Acid	Heart Failure	Bidirectional	yes
65	35992130	BMI	Uric Acid	Bidirectional	yes
65	35992130	BMI	Gout	Bidirectional	yes
65	35992130	Fasting insulin	Uric Acid	Bidirectional	yes
65	35992130	HDL	Gout	Bidirectional	no
65	35992130	Liver function (ALT)	Gout	Bidirectional	no
65	35992130	SBP	Gout	Bidirectional	no
65	35992130	T2DM	Gout	Bidirectional	no
65	35992130	WHR	Gout	Bidirectional	no
65	35992130	HDL	Uric Acid	Bidirectional	yes
65	35992130	Liver function (ALT)	Uric Acid	Bidirectional	yes
65	35992130	SBP	Uric Acid	Bidirectional	no
65	35992130	T2DM	Uric Acid	Bidirectional	no
65	35992130	TG	Uric Acid	Bidirectional	yes
65	35992130	Pulse pressure	Gout	Bidirectional	yes
65	35992130	WHR	Uric Acid	Bidirectional	no
68	35363278	NAFLD	Uric Acid	Bidirectional	yes
70	35622233	Physical activity	Uric Acid	Bidirectional	yes
71	35622233	Rapid Kidney Function Decline	Uric Acid	Unidirectional	yes
73	35348303	Coffee	Gout	Unidirectional	yes
73	35348303	Coffee	Uric Acid	Unidirectional	no
75	35197211	Uric Acid	Coronary heart disease	Bidirectional	yes
75	35197211	Uric Acid	Myocardial Infarction	Bidirectional	yes
77	34896305	Gout	Osteoarthritis	Bidirectional	no
77	34896305	Uric Acid	Osteoarthritis	Bidirectional	no
78	35400029	Uric Acid	Hypertension	Unidirectional	yes
78	35400029	Uric Acid	Heart Failure	Unidirectional	yes
78	35400029	Gout	Cardiovascular diseases	Unidirectional	no
79	35456363	Alcohol consumption	Uric Acid	Unidirectional	no
79	35456363	Alcohol consumption	Gout	Bidirectional	no
81	35268067	Adiponectin	Uric Acid	Unidirectional	no
81	35268067	Adiponectin	Gout	Unidirectional	no
81	35268067	Leptin receptors	Uric Acid	Unidirectional	no
81	35268067	Leptin receptors	Gout	Unidirectional	no
91	33982892	Fasting insulin	Uric Acid	Bidirectional	yes
93	34493793	BMI	Gout	Unidirectional	yes
93	34493793	BMI	Uric Acid	Unidirectional	yes
93	34493793	HDL	Uric Acid	Unidirectional	yes
93	34493793	TG	Uric Acid	Unidirectional	yes
94	34056740	Parkinson's disease	Uric Acid	Unidirectional	no
95	33786690	Psychiatric disorders	Uric Acid	Bidirectional	no
96	33400963	Uric Acid	Urolithiasis	Unidirectional	no
97	34306027	Uric Acid	BMI	Bidirectional	no
97	34306027	Uric Acid	CKD	Bidirectional	no
97	34306027	Uric Acid	eGFR	Bidirectional	no
97	34306027	Uric Acid	Fasting Glucose	Bidirectional	no
97	34306027	Uric Acid	HDL	Bidirectional	yes
97	34306027	Uric Acid	Hypertension	Bidirectional	no
97	34306027	Uric Acid	SBP	Bidirectional	no
97	34306027	Uric Acid	T2DM	Bidirectional	no
97	34306027	Uric Acid	TG	Bidirectional	yes
99	33770169	Fasting glucose	Uric Acid	Bidirectional	yes
99	33770169	Fasting insulin	Uric Acid	Bidirectional	yes
99	33770169	HbA1C	Uric Acid	Bidirectional	no
99	33770169	Fasting glucose	Gout	Bidirectional	no
99	33770169	Fasting insulin	Gout	Bidirectional	no
99	33770169	HbA1C	Gout	Bidirectional	no
99	33770169	T2DM	Gout	Bidirectional	no
99	33770169	T2DM	Uric Acid	Bidirectional	yes
100	33975736	Uric Acid	Coronary heart disease	Unidirectional	no
102	33100326	HDL	Gout	Bidirectional	yes
102	33100326	HDL	Uric Acid	Bidirectional	yes
102	33100326	LDL	Uric Acid	Bidirectional	no
102	33100326	LDL	Gout	Bidirectional	no
102	33100326	TC	Gout	Bidirectional	no
102	33100326	TG	Gout	Bidirectional	no
102	33100326	TC	Uric Acid	Bidirectional	no
102	33100326	TG	Uric Acid	Bidirectional	yes
105	33767728	Uric Acid	cancer risk	Unidirectional	no
106	33663556	Alcohol consumption	Uric Acid	Bidirectional	no
106	33663556	Coffee	Uric Acid	Bidirectional	no
106	33663556	dried fruit	Uric Acid	Bidirectional	yes
106	33663556	milk with a higher fat content	Uric Acid	Bidirectional	yes
106	33663556	skim milk	Uric Acid	Bidirectional	yes
106	33663556	tub margarine	Uric Acid	Bidirectional	yes
108	33356394	coronary heart disease	Uric Acid	Bidirectional	yes
108	33356394	PAD	Uric Acid	Bidirectional	no
108	33356394	Stroke	Uric Acid	Bidirectional	no
113	33214142	Uric Acid	Multiple sclerosis	Unidirectional	no
116	32044136	ferritin	Gout	Unidirectional	no
116	32044136	transferrin	Gout	Unidirectional	no
116	32044136	serum iron	Gout	Unidirectional	yes
116	32044136	transferrin saturation	Gout	Unidirectional	yes
122	32292418	Uric Acid	Multiple sclerosis	Unidirectional	no
124	32161502	Schizophrenia	Uric Acid	Bidirectional	yes
129	31626644	Uric Acid	Coronary heart disease	Unidirectional	no
129	31626644	Uric Acid	HDL	Unidirectional	yes
129	31626644	Uric Acid	Hypertension	Unidirectional	no
129	31626644	Uric Acid	Myocardial Infarction	Unidirectional	no
131	31438759	Uric Acid	Alzheimer	Unidirectional	no
131	31438759	Uric Acid	Cognitive performance	Unidirectional	no
131	31438759	Uric Acid	Coronary heart disease	Unidirectional	no
131	31438759	Uric Acid	Ischemic stroke	Unidirectional	no
131	31438759	Uric Acid	Myocardial Infarction	Unidirectional	no
131	31438759	Uric Acid	SBP	Unidirectional	no
132	31294819	Uric Acid	femur neck BMD	Unidirectional	no
132	31294819	Uric Acid	lumbar spine BMD	Unidirectional	no
132	31294819	Gout	lumbar spine BMD	Unidirectional	no
132	31294819	Gout	femur neck BMD	Unidirectional	no
136	30305239	Uric Acid	Coronary heart disease	Unidirectional	no
137	30645594	Uric Acid	CKD	Unidirectional	no
137	30645594	Uric Acid	eGFR	Unidirectional	no
139	30085130	BMI	Uric Acid	Unidirectional	yes
139	30085130	WHR	Uric Acid	Unidirectional	no
142	29490979	Coffee	Gout	Unidirectional	yes
143	30111358	ferritin	Uric Acid	Bidirectional	yes
143	30111358	serum iron	Uric Acid	Bidirectional	yes
145	30014513	Uric Acid	Parkinson	Unidirectional	no
176	26781229	Uric Acid	Coronary heart disease	Unidirectional	yes
198	38841306	DBP	Gout	Unidirectional	yes
198	38841306	SBP	Gout	Unidirectional	yes
198	38841306	SBP	drug induced gout	Unidirectional	no
198	38841306	DBP	drug induced gout	Unidirectional	no
199	38766545	Gut Microbiota	Uric Acid	Bidirectional	no
200	38633818	Uric Acid	Coronary heart disease	Unidirectional	yes
200	38633818	Gout	Coronary heart disease	Unidirectional	yes
202	38519439	Uric Acid	Estradiol	Unidirectional	no
202	38519439	Uric Acid	HER-	Unidirectional	no
202	38519439	Uric Acid	HER+	Unidirectional	no
202	38519439	Uric Acid	Testosterone	Unidirectional	no
202	38519439	Gout	Testosterone	Unidirectional	no
202	38519439	Gout	Estradiol	Unidirectional	no
202	38519439	Gout	HER+	Unidirectional	no
202	38519439	Gout	HER-	Unidirectional	no
204	37988199	Hexadecanedionate	Gout	Unidirectional	yes
205	38259784	education level	Gout	Unidirectional	no
210	37882086	Visceral adipose tissue	Gout	Unidirectional	yes
211	37755636	Tea intake	Gout	Unidirectional	no
215	37519890	Tea intake	Gout	Bidirectional	yes
220	35724757	Gout	covid-19 severity	Bidirectional	no
230	30924303	Alzheimer	Gout	Unidirectional	no
232	30003442	Smoking	Gout	Unidirectional	no

### Sheet: TableSUP 3
PMID	Rationale	Updated datasets	Comparison direction	Replication	Matching ancestries (exposure and outcome datasets)	Testing for confounders	Mediator analysis	Snp adequate	Were SNP presented?	Was bonferroni correction applied?	Was the power of the study considered?	Exposure and outcome datasets independent?	Interpretation of results	STROBE guidelines presented?	Total
38413359	1	0	0	0	0	0	2	2	0	0	1	1	0	0	7
38403483	1	1	1	0	0	0	2	3	-3	-1	0	0	-1	0	3
38402000	2	1	0	0	1	1	2	3	0	2	0	1	0	0	13
38509958	2	1	1	0	1	0	2	1	0	0	3	0	2	0	13
38517245	2	1	1	0	0	0	2	0	-1	-1	0	0	-1	0	3
38479817	0	0	1	0	1	0	2	1	0	2	1	1	2	0	11
38484526	1	1	0	0	1	0	2	3	-3	2	2	0	2	1	12
38448745	1	1	1	0	1	1	2	0	-1	-1	2	1	2	0	10
38222817	0	1	0	0	1	0	2	1	0	2	0	1	0	0	8
37905729	1	0	1	0	1	0	2	3	-1	2	0	1	0	0	10
38409652	1	0	0	0	1	0	2	1	-1	2	0	0	-1	0	5
38414603	1	0	1	2	1	0	2	2	-1	-1	2	0	2	0	11
38355031	0	1	1	0	0	0	2	3	-1	-1	0	0	-1	0	4
36709979	2	1	1	0	1	0	1	2	1	-1	2	0	2	0	12
38440060	1	1	1	0	-1	0	2	3	-1	-1	0	0	-1	0	4
38161112	1	0	0	0	1	0	2	2	-1	-1	2	0	2	0	8
37982926	2	1	1	0	1	0	2	3	-1	-1	2	0	1	0	11
38276301	2	0	0	0	1	0	2	1	1	-1	0	1	0	0	7
37807832	2	0	0	2	1	1	2	2	1		3	1	2	0	17
38034019	1	0	1	0	1	1	2	2	0	0	1	1	2	0	12
38027101	1	0	0	2	1	1	0	3	0	2	0	0	0	0	10
38479817	2	0	1	0	1	0	1	3	-1	-1	2	0	2	0	10
37955003	1	1	1	0	1	0	2	3	1	-1	0	1	2	0	12
37836544	1	1	1	0	1	0	2	3	1	-1	0	0	-1	1	9
36734534	2	1	1	0	1	0	2	3	1	0	2	0	2	0	15
37565068	2	1	1	2	1	0	1	2	0	0	2	1	2	0	15
37043280	-1	1	0	0	1	0	2	0	0	0	1	0	2	0	6
37468959	2	1	0	2	1	0	2	3	1	-1	0	1	0	0	12
37519890	1	1	1	2	1	0	2	3	0	0	1	0	2	0	14
37138053	1	1	0	0	1	0	2	0	-1	0	2	1	1	0	8
36870858	2	1	0	0	1	0	1	2	0	2	0	0	0	0	9
36542132	1	1	0	2	1	0	2	3	0	2	1	0	2	1	16
37063923	1	1	1	2	1	1	2	3	-3	2	0	0	-1	1	11
36191079	1	1	0	0	1	0	1	3	0	2	0	1	0	0	10
36591268	0	1	1	2	1	0	2	3	-1	2	2	1	2	0	16
36583002	1	0	1	0	1	0	2	3	-1	2	2	1	2	1	15
36126568	2	0	1	0	1	0	1	0	0	-1	2	1	2	0	9
35614209	0	0	1	0	1	0	1	3	0	2	0	1	0	0	9
36213277	2	0	1	0	1	1	2	3	1	0	2	0	2	0	15
35578763	1	1	1	2	1	0	2	2	1	0	2	1	2	0	16
35992130	2	1	1	0	1	0	2	3	1	0	2	0	2	0	15
35363278	1	0	1	0	1	0	1	3	0	2	0	1	0	0	10
35622233	2	1	1	0	1	0	2	3	1	0	2	1	2	0	16
35348303	1	0	0	0	1	0	1	3	-1	-1	2	0	1	0	7
35197211	1	1	1	0	1	0	2	3	1	0	2	0	2	0	14
34896305	1	1	1	0	1	0	2	3	1	2	0	1	0	0	13
35400029	2	1	0	0	1	0	1	2	-1	0	2	1	2	0	11
35456363	2	1	1	0	-1	0	2	0	-1	2	0	0	-1	0	5
35268067	0	0	0	0	1	0	1	2	-1	2	0	1	0	1	7
33982892	2	1	1	2	1	0	2	2	-1	2	2	1	2	0	17
34493793	2	0	0	0	1	1	2	3	-1	0	2	0	2	0	12
34056740	2	0	0	0	1	0	2	1	-1	2	0	1	0	0	8
33786690	2	0	1	0	1	0	1	2	1	2	0	1	0	0	11
33400963	2	1	0	0	1	0	1	3	0	2	0	0	0	0	10
34306027	1	1	1	0	1	0	2	2	-1	2	2	1	1	0	13
33770169	1	0	0	0	1	0	1	0	1	2	2	1	2	0	11
33975736	1	0	0	0	1	0	1	3	0	2	0	1	0	0	9
33100326	2	0	1	0	1	1	2	3	1	0	2	0	2	0	15
33767728	1	0	1	0	1	0	2	2	1	0	0	1	0	0	9
33663556	2	1	1	0	1	1	1	2	1	0	0	1	0	0	11
33356394	1	0	0	0	1	1	2	3	1	0	2	1	2	0	14
33214142	2	0	0	0	-1	0	2	3	0	2	0	1	0	0	9
32044136	2	0	0	0	1	0	2	2	1	0	2	0	2	0	12
32292418	2	0	0	0	1	0	1	3	0	2	0	1	0	0	10
32161502	1	0	1	0	-1	0	2	0	0	0	2	0	2	0	7
31626644	2	1	0	0	1	0	2	3	-1	2	1	0	1	1	13
31438759	2	1	0	0	1	0	1	3	1	2	0	0	0	0	11
31294819	1	1	0	0	1	0	0	3	0	2	0	1	0	0	9
30305239	1	1	0	0	1	0	1	3	0	-1	0	1	0	0	7
30645594	2	1	0	2	1	0	1	3	-1	2	0	0	0	0	11
30085130	2	1	1	0	1	0	2	3	-1	-1	2	0	2	0	12
29490979	1	1	0	0	1	0	1	3	0	0	2	0	2	0	11
30111358	1	1	1	0	1	0	2	4	-1	2	2	0	2	0	15
30014513	2	1	0	0	1	0	1	3	0	2	0	1	0	0	11
26781229	1	1	0	0	1	1	1	2	0	0	1	0	2	0	10
38841306	2	1	0	0	1	1	2	2	1	0	2	1	2	0	15
38766545	1	1	1	0	0	0	1	2	1	-1	0	0	0	0	6
38633818	1	1	0	0	-1	0	2	2	0	0	1	1	2	0	9
37988199	1	1	0	0	1	0	1	2	1	0	2	1	2	0	12
38259784	-1	1	0	0	1	0	2	2	1	0	0	1	-1	0	6
37882086	1	1	0	0	1	0	2	2	0	0	3	0	2	0	12
37755636	1	1	0	0	1	0	2	3	0	0	1	0	2	0	11
37519890	1	1	1	0	1	0	2	3	0	0	3	0	2	0	14
30924303	1	0	0	0	-1	0	1	3	0	2	0	1	0	0	7
30003442	1	1	0	0	1	0	0	3	0	2	0	1	0	0	9
